# Effectiveness of psychosocial interventions for hypertensive disorders in pregnancy: A systematic review and meta-analysis

**DOI:** 10.1101/2022.01.13.22269011

**Authors:** Daniel A. Nnate, Kobi V. Ajayi, Md Mahbub Hossain, Paul Guerby

## Abstract

**Objective:** Studies on psychosocial interventions for perinatal mental health and wellbeing are mostly limited to the postpartum period. However, the physiological changes associated with hypertensive disorders in pregnancy predisposes women to severe psychological distress and adverse birth outcomes. This review investigated the effectiveness of psychosocial interventions for hypertensive disorders during pregnancy.

**Methods:** Cochrane CENTRAL, Embase, MEDLINE, MIDIRS, CINAHL, PsycINFO, PsycArticles, and Web of Science were searched up to 22nd August 2021. Effect sizes on relevant health outcomes were pooled in a meta-analysis using STATA software.

**Results:** Eight randomised trials involving 460 participants met the inclusion criteria. Included studies adopted several interventions ranging from music, exercise, cognitive behavioural therapy (CBT), spiritual care education and psychoeducation. The pooled effect showed a significant reduction in anxiety (d= −0.35 [−0.58, −0.11], p=0.004) and depression (d= −0.37 [−0.57, −0.17], p=0.0003). Spiritual care education significantly reduced postpartum stress disorder (d= −62.00 [−93.10, −30.90], p= 0.0001). However, CBT showed no effect on gestational stress (d= −2.20 [-4.89, 0.48], p= 0.11).

**Conclusion:** This study provides satisfactory evidence that psychosocial interventions may likely reduce anxiety and depression associated with hypertensive disorders in pregnancy. However, the evidence is very uncertain about its effect on neonatal outcomes.

**Summary of findings:** 
