## Supplementary Table S3 for "Effectiveness of psychosocial interventions for hypertensive disorders in pregnancy: A systematic review and meta-analysis"

### Sheet: Sheet1
Bias Domain	STUDY ID
	Asghari et al., 2016	Cao et al., 2016	Toker & Komurcu, 2016	Vicente Bertagnolli et al., 2018	Abazarnejad et al., 2019	Yuksekol & Baser, 2020	Kamali et al., 2021	Pan et al., 2021
1. Random Sequence Generation	Reviewer Comments: The only information about randomisation methods is a statement that the study is randomised Quote: “The subjects were randomly divided into two groups; the study group (n=30) and the control (n=30)” Judgement: Unclear risk	Reviewer Comments: Quote: "Sixty patients with PIH were randomly divided into two groups of 30 subjects each; one group received music therapy in addition to conventional treatment and the other group received only conventional treatment". “A random digit table was used to assign 30 patients to an observation group and 30 to a control group” Judgement: Low risk	Reviewer Comments: Quote: “Using a computer program module designed for randomized controlled studies (http://www.randomizer.org/form.htm), a randomization list was formed and participants were accordingly assigned to the study and control groups. Participants were numbered according to their order of admittance to the hospital, and they were assigned randomly to the study and control groups in t…	Reviewer Comments: Quote: “The participants were allocated to the intervention group or the control group by simple randomization based on a computational table of random numbers held by a person not involved in any aspect of the study” Judgement: Low risk	Reviewer Comments: Quote: “The women were randomized into two groups: control (n=22) and intervention (n=22). Random sampling was performed using block randomization in two stages. In the first stage, sampling was performed on odd days at the first hospital and on even days at the second hospital. In the second stage, the subjects were divided into the intervention and control groups." Judgement:…	Reviewer Comments: Quote: “This study was carried out using the single-blind, randomized controlled trial research design". "Sixty pregnant women who met the inclusion criteria agreed to participate, and they were randomized to either the music intervention group or control group by using a computer randomization program.” Judgement: Low risk	Reviewer Comments: Quote: “the pregnant mothers who satisfied the criteria for entering the study were selected in an accessible form and were randomly divided into two intervention and control groups. Therefore, two bags were selected and two envelopes were put in each bag, and then the name of Imam Reza Hospital and Ghaem Hospital were inserted in the first bag and the names of intervention and…	Reviewer Comments: The only information about randomisation methods is a statement that the study is randomised. Quote: “the patients were randomly divided into a control group (35 patients received routine care) and an observation group (35 patients, treated by comprehensive care).” Judgement: Unclear risk
2. Allocation Concealment	Reviewer Comments: Quote: “Not specified in the paper” Judgement: Unclear risk	Reviewer Comments: Quote: “Not specified in the paper” Judgement: Unclear risk	Reviewer Comments: Quote: “Using a computer program module designed for randomized controlled studies, a randomization list was formed and participants were accordingly assigned to the study and control groups.” Judgement: Low risk	Reviewer Comments: Quote: “A physiotherapist was involved in the recruitment and evaluation of the patients and remained blind to the group allocation of the participants. ” Judgement: Low risk	Reviewer Comments: Quote: “Random sampling was performed using block randomization in two stages. In the first stage, sampling was performed on odd days at the first hospital and on even days at the second hospital. In the second stage, the subjects were divided into the intervention and control groups.” Judgement: Low risk	Reviewer Comments: Quote: “The participants were blinded to their assignment to either the intervention group or the control group.” Judgement: Low risk	Reviewer Comments: Quote: “two bags were selected and two envelopes were put in each bag, and then the name of Imam Reza Hospital and Ghaem Hospital were inserted in the first bag and the names of intervention and control groups were inserted in the second bag on the envelopes. Then, randomly, we take an envelope from the first bag and an envelope from the second bag. This will determine which ho…	Reviewer Comments: Not specified in the paper. Judgement: Unclear risk
3. Baseline characteristics similar	Reviewer Comments: Quote: “Two groups were similar based on age, education, gestational age, and parity” Judgement: Low risk	Reviewer Comments: Quote: “there was no statistical significance between the two groups in terms of age, parity, gestational week, or body mass” Judgement: Low risk	Reviewer Comments: Quote: “With regard to the socio demographic characteristics and other obstetric characteristics, no statistically signiﬁcant difference between the groups was found (p > 0.05)” Judgement: Low risk	Reviewer Comments: Quote: “The baseline characteristics of the participants were homogeneous between groups” Judgement: Low risk	Reviewer Comments: Quote: “the two groups were similar in terms of demographic characteristics that may influence maternal anxiety during pregnancy, with no significant differences between the groups” Judgement: Low risk	Reviewer Comments: Quote: “The baseline demographic and obstetric data for the intervention and control groups were fairly similar” Judgement: Low risk	Reviewer Comments: Not specified in the paper. Judgement: Unclear risk	Reviewer Comments: Quote: “There were no significant differences between the general data of patients in the two group, so the two groups were comparable (all P>0.05)” Judgement: Low risk
4. Knowledge of the allocated interventions adequately prevented during the study	Reviewer Comments: Quote: “Not specified in the paper” Judgement: Unclear risk	Reviewer Comments: Quote: “Not specified in the paper” Judgement: Unclear risk	Reviewer Comments: Quote: “According to the results of the randomization, there could be two experimental group participants, two control group participants, or one of each in each day. Data was collected together until the sample size was reached.” Judgement: Low risk	Reviewer Comments: Quote: “The participants were allocated to the intervention group or the control group by simple randomization based on a computational table of random numbers held by a person not involved in any aspect of the study” Judgement: Low risk	Reviewer Comments: Quote: “Not specified in the paper” Judgement: Unclear risk	Reviewer Comments: Quote: “However, the researchers were not blind to the research due to the nature of music intervention” Judgement: High risk	Reviewer Comments: Quote: “The training was facial in the intervention group; therefore, before the training, the privacy of the patient was maintained.” Judgement: Low risk	Reviewer Comments: Not specified in the paper. Judgement: Unclear risk
5. Other risks of bias	Reviewer Comments: There are likely to be other risk of biases in the study. Judgement: High risk	Reviewer Comments: There are likely to be other risk of biases in the study. Judgement: High risk	Reviewer Comments: There is no evidence of other risk of biases	Reviewer Comments: There is no evidence of other risk of biases	Reviewer Comments: There are likely to be other risk of biases in the study. Judgement: Unclear risk	Reviewer Comments: There are likely to be other risk of biases in the study. Judgement: High risk	Reviewer Comments: There are likely to be other risk of biases in the study. Judgement: Unclear risk	Reviewer Comments: There are likely to be other risk of biases in the study. Judgement: High risk
OUTCOME(S)	Anxiety, Depression, and Gestational stress
6. Protection against contamination	Reviewer Comments: “Not specified in the paper” Judgement: Unclear risk	Reviewer Comments: “Not specified in the paper” Judgement: Unclear risk	Reviewer Comments: “In the 12 bed Obstetrics Service, three separate rooms for women with pre-eclampsia were present, and these rooms were designed for three people or a single person.” Judgement: Low risk	Reviewer Comments: “Another physiotherapist was responsible for the application of the protocol to the women in the intervention group and for the guidelines provided to the controls, and was unaware of the recruitment and assessment of the subjects.” Judgement: Low risk	Reviewer Comments: “Not specified in the paper” Judgement: Unclear risk	Reviewer Comments: Quote: “The intervention was facilitated by the same researcher and was conducted in each patient’s own room, preventing the interaction of patients of the two groups” Judgement: Low risk	Reviewer Comments: Quote: “Then, randomly, we take an envelope from the first bag and an envelope from the second bag. This will determine which hospital is the intervention group and which hospital will be the control group.” Judgement: Low risk	Reviewer Comments: Quote: “Not specified in the paper” Judgement: High risk
7. Selective outcome reporting	Reviewer Comments: All relevant outcomes in the methods section were reported in the results section Judgement: Low risk	Reviewer Comments: All relevant outcomes in the methods section were reported in the results section Judgement: Low risk	Reviewer Comments: All relevant outcomes in the methods section were reported in the results section Judgement: Low risk	Reviewer Comments: All relevant outcomes in the methods section were reported in the results section Judgement: Low risk	Reviewer Comments: All relevant outcomes in the methods section were reported in the results section Judgement: Low risk	Reviewer Comments: All relevant outcomes in the methods section were reported in the results section Judgement: Low risk	Reviewer Comments: All relevant outcomes in the methods section were reported in the results section Judgement: Low risk	Reviewer Comments: All relevant outcomes in the methods section were reported in the results section Judgement: Low risk
8. Baseline outcome measurements similar	Reviewer Comments: “Not specified in the paper” Judgement: Unclear risk	Reviewer Comments: “Not specified in the paper” Judgement: Unclear risk	Reviewer Comments: “Not specified in the paper” Judgement: Unclear risk	Reviewer Comments: “Not specified in the paper” Judgement: Unclear risk	Reviewer Comments: "after holding counseling sessions, this difference was significant. There was no data normality in the pretest step. Therefore, Mann-Whitney’s test was applied to check the relationship between mean anxiety scores obtained in the two groups before the intervention. For the same reason, ANCOVA was used after the intervention to control for inconsistency of data normality betwee…	Reviewer Comments: “Not specified in the paper” Judgement: Unclear risk	Reviewer Comments: “Not specified in the paper” Judgement: Unclear risk	Reviewer Comments: “Not specified in the paper” Judgement: Unclear risk
9. Incomplete outcome data	Reviewer Comments: Authors were unable to genralise study result due to time limitation and a low willingness in patients to cooperate. Judgement: High risk	Reviewer Comments: All relevant outcome data were accounted for in the results section Judgement: Low risk	Reviewer Comments: All relevant outcome data were accounted for in the results section Judgement: Low risk	Reviewer Comments: One patient in the intervention group reported worsening of pain after the exercise session. The authors indicated that the relief of pain and anxiety was not the primary outcome investigated in their study, with the primary objective being the determination of the feasibility, safety, and acceptance of the exercise protocol by women. Judgement: Low risk	Reviewer Comments: All relevant outcome data were accounted for in the results section Judgement: Low risk	Reviewer Comments: All relevant outcome data were accounted for in the results section Judgement: Low risk	Reviewer Comments: All relevant outcome data were accounted for in the results section Judgement: Low risk	Reviewer Comments: All relevant outcome data were accounted for in the results section Judgement: Low risk
